# Pitfalls in estimating and interpreting the contribution of ultra-rare genetic variants to the heritability of complex traits

**DOI:** 10.64898/2026.04.06.26350278

**Authors:** Huanwei Wang, Pierrick Wainschtein, Julia Sidorenko, Mulusew Fikere, Yuanxiang Zhang, Kathryn E. Kemper, Zhili Zheng, Valentin Hivert, Jian Zeng, Michael E. Goddard, Peter M. Visscher, Loic Yengo

**Affiliations:** Institute for Molecular Bioscience, University of Queensland, Brisbane, QLD, Australia; Statistical Genetics Group, Population Health Program, QIMR Berghofer, Brisbane, Queensland, Australia; Illumina Artificial Intelligence Laboratory, Illumina Inc., San Deigo, CA, USA; Purdue University, West Lafayette, IN 47907, USA; Broad Institute of MIT and Harvard, Boston, Massachusetts, USA; Faculty of Veterinary and Agricultural Science, University of Melbourne, Parkville, Victoria, Australia; Nuffield Department of Population Health, University of Oxford, Oxford, UK

## Abstract

Assessing the contribution of ultra-rare variants (minor allele frequency <0.01%) to the heritability of complex traits remains challenging due to limited understanding of potential biases. Here, we focus on singletons (that is, variants observed only once in the study sample), the most abundant class of ultra-rare variants, to showcase various confounders of heritability estimates and underline pitfalls in their interpretation. We show through theory, simulations, and analysis of 5,330,210 exome-sequenced singletons in 305,813 unrelated European-ancestry individuals in the UK Biobank that (i) population stratification induces both upward and downward biases in singleton-based heritability estimates , (ii)  estimates capture non-additive genetic effects, and (iii) asymptotic standard errors of  estimates from likelihood-based procedures are generally mis-calibrated when traits are not normally distributed. We further showcase these biases in real-data analyses of 22 quantitative phenotypes and report, after accounting for these pitfalls, significant  estimate for number of children (3.4%), peak expiratory flow (1.9%), red blood cell count (2.5%), white blood cell count (1.9%) and heel bone mineral density (2.4%). Overall, our study provides recommendations for robust inference of heritability from ultra-rare variants and underscores that reliable estimates for ordinal and binary traits will require far larger sample sizes and improved methods, given that confounding in these traits remains difficult to detect and correct.
