## supplementary tables for "Pitfalls in estimating and interpreting the contribution of ultra-rare genetic variants to the heritability of complex traits"

### Sheet: S1
Supplementary Table 1 The number of samples, the mean SC, and the SD of SC in each birth region
Birth regions	code	Sampel size	mean_sc	sd_sc
Wigan	E08000010	1597	13.1033	7.5539
Stoke-on-Trent	E06000021	4014	13.1774	10.4067
Barnsley	E08000016	1840	13.619	8.1631
Staffordshire Moorlands	E07000198	889	13.6457	10.9485
Bolsover	E07000033	355	13.6563	9.48238
North East Derbyshire	E07000038	458	13.6572	7.74783
Amber Valley	E07000032	879	13.7019	8.25283
Chorley	E07000118	509	13.778	8.12863
Newcastle-under-Lyme	E07000195	1494	13.9431	11.5871
Ashfield	E07000170	868	13.9505	7.04941
Bolton	E08000001	2414	14.0141	8.96504
County Durham	E06000047	4753	14.0478	7.59164
St. Helens	E08000013	1168	14.1079	8.20561
Wakefield	E08000036	2779	14.2551	8.14829
Kirklees	E08000034	3232	14.3014	9.23949
Sheffield	E08000019	8126	14.3148	8.13469
Rossendale	E07000125	624	14.367	8.13184
Burnley	E07000117	410	14.3805	7.2474
Sandwell	E08000028	1857	14.4572	8.37004
Gateshead	E08000020	2918	14.4575	7.6834
Walsall	E08000030	871	14.5431	7.29825
Dudley	E08000027	988	14.6134	9.45904
Sunderland	E08000024	3150	14.6679	7.42505
Doncaster	E08000017	1391	14.7103	7.35543
Erewash	E07000036	909	14.7261	8.91966
Chesterfield	E07000034	1248	14.7332	11.0595
Northumberland	E06000048	2374	14.7671	8.39401
Rotherham	E08000018	2123	14.7838	10.477
Broxtowe	E07000172	955	14.799	7.48859
South Ribble	E07000126	120	14.8167	6.24699
Blackburn with Darwen	E06000008	781	14.8528	11.1173
Warrington	E06000007	1092	14.8608	8.08439
East Staffordshire	E07000193	403	14.8809	9.28358
Derbyshire Dales	E07000035	465	14.9011	10.1182
Cheshire East	E06000049	1901	15.0284	10.2684
Darlington	E06000005	1034	15.1789	9.12757
Fylde	E07000119	153	15.2026	6.04191
Stafford	E07000197	704	15.2315	11.189
Mansfield	E07000174	688	15.2529	10.2692
Wyre	E07000128	232	15.2672	9.20649
West Lothian	S12000040	320	15.3	7.33592
West Lancashire	E07000127	423	15.305	9.8428
Stockton-on-Tees	E06000004	1759	15.3144	7.69768
Tameside	E08000008	1438	15.3275	10.9868
Newcastle upon Tyne	E08000021	5270	15.3404	8.18698
Halton	E06000006	621	15.372	8.88666
North West Leicestershire	E07000134	215	15.3721	9.54973
Bury	E08000002	1178	15.3947	10.8169
Pendle	E07000122	292	15.4041	12.3038
Eden	E07000030	185	15.427	8.03432
Rochdale	E08000005	1598	15.4643	12.766
Barrow-in-Furness	E07000027	215	15.4744	8.56793
Redcar and Cleveland	E06000003	1070	15.5692	8.61321
Cannock Chase	E07000192	181	15.5856	10.9823
Tamworth	E07000199	112	15.5893	8.21398
Oldham	E08000004	2094	15.5917	12.4021
High Peak	E07000037	415	15.5952	10.6533
Leeds	E08000035	9354	15.6005	10.0063
Flintshire	W06000005	255	15.6157	9.29447
Hyndburn	E07000120	447	15.6242	11.5344
Lancaster	E07000121	524	15.6317	9.63104
Carmarthenshire	W06000010	515	15.633	8.48203
Bassetlaw	E07000171	534	15.7154	11.9708
Calderdale	E08000033	1717	15.7169	12.2199
Cheshire West and Chester	E06000050	1094	15.7185	8.93298
South Tyneside	E08000023	2301	15.7306	7.41963
Selby	E07000169	252	15.7341	9.41076
Hartlepool	E06000001	1111	15.7381	9.06457
Hambleton	E07000164	445	15.7551	9.45834
Stockport	E08000007	1368	15.7588	8.59247
South Derbyshire	E07000039	146	15.774	13.5274
Allerdale	E07000026	291	15.7835	8.21843
South Lakeland	E07000031	314	15.7994	8.14845
North Warwickshire	E07000218	123	15.8943	8.00698
Lichfield	E07000194	199	15.9347	9.33608
North Tyneside	E08000022	2478	15.9403	9.31183
Preston	E07000123	456	15.9561	9.74478
Telford and Wrekin	E06000020	142	15.9718	6.89531
Carlisle	E07000028	439	15.9977	9.02192
Harrogate	E07000165	927	16.0583	9.27984
Pembrokeshire	W06000009	325	16.0769	7.06781
South Staffordshire	E07000196	116	16.0862	10.5233
Middlesbrough	E06000002	2624	16.1288	8.69499
Scarborough	E07000168	440	16.1318	7.97581
Salford	E08000006	4642	16.1967	10.0424
Falkirk	S12000014	343	16.207	9.02892
South Lanarkshire	S12000029	1213	16.2152	7.74559
Copeland	E07000029	231	16.2165	8.12649
Blackpool	E06000009	580	16.2707	10.0889
Dumfries & Galloway	S12000006	519	16.3064	8.93826
Hinckley and Bosworth	E07000132	129	16.4341	7.89169
Gedling	E07000173	739	16.4885	11.7169
Gwynedd	W06000002	445	16.4966	11.1203
Derby	E06000015	1891	16.5013	12.5498
South Gloucestershire	E06000025	1667	16.5075	8.78873
Midlothian	S12000019	372	16.5188	9.36169
Wolverhampton	E08000031	796	16.5653	10.5689
East Ayrshire	S12000008	323	16.5666	10.6808
Torfaen	W06000020	318	16.5755	7.7776
East Dunbartonshire	S12000045	524	16.5821	7.69836
Nuneaton and Bedworth	E07000219	239	16.6151	8.82809
Trafford	E08000009	2196	16.6566	11.5381
Caerphilly	W06000018	1133	16.6717	9.22232
Blaenau Gwent	W06000019	394	16.698	7.58783
Conwy	W06000003	245	16.702	8.04833
Denbighshire	W06000004	275	16.7091	12.0104
Powys	W06000023	331	16.71	12.5857
Rushcliffe	E07000176	615	16.7626	9.70286
Isle of Anglesey	W06000001	107	16.7944	6.3658
Sefton	E08000014	2080	16.7986	9.08033
Bridgend	W06000013	348	16.8046	9.00764
Newark and Sherwood	E07000175	454	16.8282	9.53796
Rhondda Cynon Taf	W06000016	1486	16.8728	10.0093
Shropshire	E06000051	1256	16.8734	9.53421
Neath Port Talbot	W06000012	533	16.9193	11.0065
York	E06000014	754	16.9218	10.5564
Birmingham	E08000025	10001	16.9369	10.0746
South Ayrshire	S12000028	273	16.9377	9.83988
West Dunbartonshire	S12000039	475	16.9874	8.3812
Knowsley	E08000011	848	17.033	9.17436
Nottingham	E06000018	5080	17.0461	12.758
Ryedale	E07000167	153	17.0588	14.0372
Bromsgrove	E07000234	208	17.0721	7.9673
Stroud	E07000082	364	17.0962	9.61198
Wrexham	W06000006	552	17.1341	13.7255
Inverclyde	S12000018	251	17.1673	7.1097
Bradford	E08000032	4167	17.1723	14.6225
Wirral	E08000015	3484	17.1952	10.4324
Swansea	W06000011	1184	17.2213	10.4762
East Lothian	S12000010	420	17.2214	11.0907
Scottish Borders	S12000026	467	17.2313	9.92342
Manchester	E08000003	4474	17.2354	11.7653
Renfrewshire	S12000038	722	17.2729	10.4519
East Renfrewshire	S12000011	358	17.2849	9.46125
North Lanarkshire	S12000044	1610	17.3112	10.7532
Moray	S12000020	226	17.3407	8.35458
Ceredigion	W06000008	213	17.3427	12.9967
Eilean Siar	S12000013	71	17.3662	5.81191
Glasgow City	S12000046	9025	17.3902	9.63179
West Oxfordshire	E07000181	425	17.3906	9.07999
Wyre Forest	E07000239	221	17.4163	10.1385
Richmondshire	E07000166	274	17.4453	10.189
Ribble Valley	E07000124	198	17.4646	13.4868
Redditch	E07000236	87	17.4943	12.2283
Tewkesbury	E07000083	97	17.5155	9.62756
Merthyr Tydfil	W06000024	276	17.5362	11.7425
Solihull	E08000029	924	17.5887	10.5055
Gloucester	E07000081	378	17.6058	9.10567
Forest of Dean	E07000080	191	17.6283	9.9055
Blaby	E07000129	132	17.6288	10.8272
Edinburgh, City of	S12000036	5767	17.6912	9.44758
Newport	W06000022	701	17.7575	11.2323
North Somerset	E06000024	890	17.7865	9.15198
Liverpool	E08000012	9103	17.7951	9.56006
Aberdeen City	S12000033	696	17.8161	6.73854
Charnwood	E07000130	657	17.8371	13.8223
Craven	E07000163	242	17.8388	17.116
Milton Keynes	E06000042	114	17.8684	6.31267
North Ayrshire	S12000021	349	17.8739	9.40232
Bristol, City of	E06000023	7198	17.9068	10.9133
North Lincolnshire	E06000013	388	17.9072	8.26384
Monmouthshire	W06000021	293	17.9215	12.3991
Leicester	E06000016	1270	17.922	10.5213
Fife	S12000015	951	17.9274	9.60504
Argyll & Bute	S12000035	327	17.9664	10.6115
Oadby and Wigston	E07000135	74	18	7.75127
Stratford-on-Avon	E07000221	261	18.0345	10.461
Melton	E07000133	183	18.0601	15.9233
East Lindsey	E07000137	347	18.0634	10.195
Harborough	E07000131	130	18.1077	10.6409
Stirling	S12000030	312	18.1218	11.8709
Warwick	E07000222	399	18.1479	11.3581
Bath and North East Somerset	E06000022	1428	18.1555	11.2986
Highland	S12000017	506	18.1719	7.39816
East Riding of Yorkshire	E06000011	799	18.2228	9.59782
West Lindsey	E07000142	187	18.2299	8.68911
The Vale of Glamorgan	W06000014	721	18.2399	11.5393
Coventry	E08000026	858	18.2506	12.45
Vale of White Horse	E07000180	628	18.3185	14.2086
North East Lincolnshire	E06000012	426	18.3333	7.43769
Aberdeenshire	S12000034	426	18.3873	9.31704
Torridge	E07000046	92	18.4022	7.64323
Shetland Islands	S12000027	31	18.4194	5.98762
Perth & Kinross	S12000024	463	18.4341	10.9495
South Kesteven	E07000141	282	18.4894	9.24065
Wychavon	E07000238	186	18.5323	9.82944
Northampton	E07000154	460	18.5348	7.75924
Rugby	E07000220	304	18.5461	12.0838
North Devon	E07000043	221	18.5611	8.85089
North Kesteven	E07000139	163	18.5767	9.48807
Three Rivers	E07000102	127	18.5984	7.07248
Herefordshire, County of	E06000019	447	18.6107	10.8301
Taunton Deane	E07000190	368	18.6359	9.68541
West Somerset	E07000191	153	18.6471	11.3581
Worcester	E07000237	286	18.6993	11.9775
South Somerset	E07000189	416	18.7428	8.25548
Malvern Hills	E07000235	180	18.75	11.4652
East Dorset	E07000049	67	18.791	8.40371
Mid Devon	E07000042	140	18.8	9.67694
Hart	E07000089	123	18.813	8.21369
Basingstoke and Deane	E07000084	386	18.8264	9.08308
South Northamptonshire	E07000155	73	18.8493	9.31348
Eastleigh	E07000086	121	18.9091	8.59554
Daventry	E07000151	103	18.9612	10.5959
East Northamptonshire	E07000152	89	19.0112	8.6871
Clackmannanshire	S12000005	91	19.022	15.4847
Oxford	E07000178	1705	19.0381	12.3961
Teignbridge	E07000045	184	19.1359	9.1537
Wokingham	E06000041	532	19.1523	10.603
Wellingborough	E07000156	84	19.1905	9.66234
Swindon	E06000030	278	19.259	12.2941
Dundee City	S12000042	524	19.2595	9.7867
Kingston upon Hull, City of	E06000010	872	19.2706	11.3322
Castle Point	E07000069	55	19.2727	7.65084
Reading	E06000038	1663	19.3295	11.941
Corby	E07000150	82	19.3415	10.2635
Cardiff	W06000015	3813	19.3533	12.9786
Mid Suffolk	E07000203	63	19.3651	8.17806
Gosport	E07000088	223	19.3677	7.61514
Angus	S12000041	249	19.4096	10.3679
Isle of Wight	E06000046	218	19.4174	8.30274
Wycombe	E07000007	590	19.4237	11.0834
Christchurch	E07000048	50	19.44	8.77882
Wiltshire	E06000054	1491	19.4487	12.6548
Fareham	E07000087	171	19.4503	9.57642
Surrey Heath	E07000214	312	19.4679	9.57147
South Hams	E07000044	171	19.5146	7.8653
Luton	E06000032	415	19.5422	11.1107
Lincoln	E07000138	393	19.5471	12.8106
Cherwell	E07000177	387	19.5814	13.83
Exeter	E07000041	407	19.5848	9.34833
Spelthorne	E07000213	530	19.6019	9.04086
Ipswich	E07000202	286	19.6119	8.63732
Dover	E07000108	224	19.6295	8.605
Plymouth	E06000026	813	19.674	8.76096
Gravesham	E07000109	44	19.7045	5.04666
Bracknell Forest	E06000036	206	19.7087	12.8463
Weymouth and Portland	E07000053	181	19.7238	11.0615
South Holland	E07000140	122	19.7541	9.68027
Stevenage	E07000101	78	19.7564	6.75967
Cheltenham	E07000078	445	19.7708	12.2245
Lewes	E07000063	104	19.8269	9.54849
East Devon	E07000040	181	19.8398	8.83124
South Oxfordshire	E07000179	603	19.8706	12.8704
Purbeck	E07000051	77	19.9091	9.3993
Kettering	E07000153	173	19.9306	9.97939
Broadland	E07000144	58	19.931	7.68426
Hillingdon	E09000017	1272	19.9568	10.8171
West Dorset	E07000052	215	19.9767	11.0095
South Cambridgeshire	E07000012	110	19.9909	12.8609
Dacorum	E07000096	273	19.9963	10.3471
West Berkshire	E06000037	435	20.0184	12.5128
North Hertfordshire	E07000099	313	20.0479	10.247
Crawley	E07000226	88	20.1023	9.55569
King's Lynn and West Norfolk	E07000146	197	20.1472	7.1901
Rutland	E06000017	92	20.1522	12.0118
Sedgemoor	E07000188	320	20.1687	14.6502
Mid Sussex	E07000228	252	20.1825	9.44508
Boston	E07000136	140	20.2429	11.0999
Maidstone	E07000110	349	20.2436	10.3846
Colchester	E07000071	284	20.2606	10.5644
Ashford	E07000105	238	20.2647	9.14172
Test Valley	E07000093	200	20.275	13.2585
Chichester	E07000225	189	20.2751	10.5406
Watford	E07000103	426	20.331	13.1974
Bournemouth	E06000028	418	20.3565	12.4908
Worthing	E07000229	156	20.391	10.7238
Rother	E07000064	148	20.4122	11.2274
Chelmsford	E07000070	332	20.4337	11.8037
North Dorset	E07000050	98	20.4388	14.042
Bexley	E09000004	679	20.4418	9.8563
Windsor and Maidenhead	E06000040	860	20.443	12.7504
Horsham	E07000227	188	20.4468	11.2179
Brentwood	E07000068	144	20.4514	8.83083
Portsmouth	E06000044	745	20.4564	16.2183
Medway	E06000035	515	20.468	10.8131
Dartford	E07000107	226	20.469	9.09219
Reigate and Banstead	E07000211	535	20.4804	9.81777
Mendip	E07000187	384	20.5078	21.3848
Runnymede	E07000212	261	20.5096	12.3443
Cornwall,Isles of Scilly	E41000052	830	20.512	10.5427
Norwich	E07000148	389	20.5141	9.33583
Adur	E07000223	101	20.5446	10.4072
St Albans	E07000100	387	20.5478	10.654
Shepway	E07000112	174	20.5575	10.8369
Tendring	E07000076	130	20.5615	9.4901
Waveney	E07000206	160	20.5625	8.91165
Tunbridge Wells	E07000116	341	20.563	10.4231
Tandridge	E07000215	297	20.5926	11.224
Eastbourne	E07000061	155	20.6323	11.6858
Newham	E09000025	327	20.6483	8.01428
Great Yarmouth	E07000145	101	20.6832	9.02766
Welwyn Hatfield	E07000104	242	20.6901	12.4237
Slough	E06000039	528	20.6913	14.4918
Hastings	E07000062	162	20.6914	11.032
New Forest	E07000091	292	20.6918	11.3329
Havering	E09000016	588	20.7126	8.67847
South Norfolk	E07000149	85	20.7294	6.28374
Central Bedfordshire	E06000056	288	20.7639	13.4089
Rushmoor	E07000092	563	20.7691	12.9733
Brighton and Hove	E06000043	585	20.7897	11.5309
Swale	E07000113	156	20.8077	14.9994
Torbay	E06000027	197	20.8376	12.4148
Uttlesford	E07000077	143	20.8462	11.1174
East Hampshire	E07000085	185	20.8595	15.5137
Rochford	E07000075	171	20.8655	9.42522
Croydon	E09000008	2435	20.8706	11.5379
Waverley	E07000216	313	20.8786	11.0557
Bromley	E09000006	1670	20.9018	11.121
Canterbury	E07000106	252	20.9087	10.5405
Mole Valley	E07000210	279	20.9283	11.184
Peterborough	E06000031	274	20.9416	14.9116
East Cambridgeshire	E07000009	83	20.9518	13.622
Sutton	E09000029	1006	20.9821	11.4302
Lewisham	E09000023	1016	20.9961	10.5946
Woking	E07000217	511	21.0039	10.8916
Kingston upon Thames	E09000021	966	21.0145	13.9475
Fenland	E07000010	120	21.0333	12.3764
Poole	E06000029	130	21.0615	10.6965
Thurrock	E06000034	160	21.075	10.0587
Tonbridge and Malling	E07000115	196	21.1122	9.81666
Waltham Forest	E09000031	501	21.1377	10.0645
East Hertfordshire	E07000097	316	21.1772	11.2676
St Edmundsbury	E07000204	135	21.2	14.5242
Barking and Dagenham	E09000002	362	21.2099	7.33338
Harrow	E09000015	817	21.2154	12.5682
Hertsmere	E07000098	302	21.245	13.3287
Southend-on-Sea	E06000033	300	21.2767	12.2291
Thanet	E07000114	119	21.2857	11.5437
Sevenoaks	E07000111	267	21.3034	10.8289
Winchester	E07000094	282	21.3262	11.6543
Havant	E07000090	151	21.3311	14.7113
Suffolk Coastal	E07000205	152	21.3487	14.9322
Greenwich	E09000011	412	21.3495	11.9192
Broxbourne	E07000095	120	21.3583	13.5304
Southampton	E06000045	600	21.375	12.5374
Braintree	E07000067	152	21.375	10.8955
Breckland	E07000143	135	21.4	11.2616
Merton	E09000024	1015	21.4128	11.3263
Redbridge	E09000026	632	21.4494	10.182
Hounslow	E09000018	1720	21.5128	13.5118
North Norfolk	E07000147	101	21.5248	9.96453
Epsom and Ewell	E07000208	439	21.5308	13.174
Aylesbury Vale	E07000004	415	21.6	15.3816
Orkney Islands	S12000023	59	21.6102	8.99812
Elmbridge	E07000207	571	21.6252	14.6238
South Bucks	E07000006	393	21.7048	14.6364
Epping Forest	E07000072	253	21.7233	15.453
Harlow	E07000073	78	21.7308	15.3375
Ealing	E09000009	1820	21.7599	14.2682
Chiltern	E07000005	309	21.7735	12.205
Cambridge	E07000008	511	21.7867	14.9249
Basildon	E07000066	174	21.7989	12.8351
Babergh	E07000200	93	21.8387	12.7188
Guildford	E07000209	429	21.8438	12.3042
Richmond upon Thames	E09000027	1437	21.9332	14.5658
Brent	E09000005	982	21.9348	14.4286
West Devon	E07000047	120	21.9583	24.7109
Enfield	E09000010	626	22.0335	14.1242
Arun	E07000224	197	22.1878	13.5928
Bedford	E06000055	370	22.1973	18.6515
Lambeth	E09000022	1569	22.2441	13.2194
Cotswold	E07000079	244	22.2664	17.3482
Hammersmith and Fulham	E09000013	1342	22.2824	14.121
Wealden	E07000065	153	22.3595	14.7584
Southwark	E09000028	1137	22.3597	15.1227
Wandsworth	E09000032	1167	22.3719	13.8897
Barnet	E09000003	1046	22.7667	15.6881
Forest Heath	E07000201	71	23.507	23.1923
Haringey	E09000014	613	23.6721	18.0215
City of London,Westminster	E41000324	4135	23.6861	16.7585
Tower Hamlets	E09000030	373	23.7989	13.7072
Maldon	E07000074	70	24.3571	24.2081
Hackney	E09000012	511	24.6693	17.6891
Camden	E09000007	712	25.3511	19.532
Islington	E09000019	840	25.9643	22.3433
Huntingdonshire	E07000011	143	26.1748	23.0631
Kensington and Chelsea	E09000020	594	27.7121	21.7122

### Sheet: S2
Supplementary Table 2. The joint-distribution of SC in different genomic annotations and BRs
Birth regions	code	sc_LoF	sc_missense	sc_neutral
Hartlepool	E06000001	257	5091	3565
Middlesbrough	E06000002	553	12268	8728
Redcar and Cleveland	E06000003	225	4782	3402
Stockton-on-Tees	E06000004	368	7985	5536
Darlington	E06000005	215	4547	3283
Halton	E06000006	140	2811	1918
Warrington	E06000007	229	4761	3308
Blackburn with Darwen	E06000008	177	3389	2364
Blackpool	E06000009	130	2781	1985
Kingston upon Hull, City of	E06000010	184	4901	3531
East Riding of Yorkshire	E06000011	198	4163	3088
North East Lincolnshire	E06000012	85	2302	1657
North Lincolnshire	E06000013	80	2014	1474
York	E06000014	167	3758	2606
Derby	E06000015	428	9115	6485
Leicester	E06000016	269	6631	4766
Rutland	E06000017	21	531	370
Nottingham	E06000018	1171	25297	17891
Herefordshire, County of	E06000019	97	2464	1708
Telford and Wrekin	E06000020	24	663	470
Stoke-on-Trent	E06000021	783	15394	10689
Bath and North East Somerset	E06000022	350	7559	5342
Bristol, City of	E06000023	1677	37199	27042
North Somerset	E06000024	207	4631	3271
South Gloucestershire	E06000025	337	7801	5780
Plymouth	E06000026	224	4623	3297
Torbay	E06000027	66	1125	890
Bournemouth	E06000028	92	2461	1812
Poole	E06000029	39	781	576
Swindon	E06000030	56	1595	1151
Peterborough	E06000031	74	1689	1203
Luton	E06000032	105	2331	1647
Southend-on-Sea	E06000033	80	1748	1417
Thurrock	E06000034	39	967	697
Medway	E06000035	130	3021	2197
Bracknell Forest	E06000036	55	1179	811
West Berkshire	E06000037	101	2576	1841
Reading	E06000038	421	9405	6747
Slough	E06000039	146	3209	2298
Windsor and Maidenhead	E06000040	210	5023	3762
Wokingham	E06000041	109	3041	2118
Milton Keynes	E06000042	26	573	412
Brighton and Hove	E06000043	160	3638	2511
Portsmouth	E06000044	191	4433	3178
Southampton	E06000045	157	3635	2716
Isle of Wight	E06000046	59	1234	882
County Durham	E06000047	920	19474	13586
Northumberland	E06000048	482	10116	7116
Cheshire East	E06000049	381	8224	6094
Cheshire West and Chester	E06000050	205	5020	3551
Shropshire	E06000051	287	6097	4396
Wiltshire	E06000054	357	8251	6124
Bedford	E06000055	97	2379	1751
Central Bedfordshire	E06000056	88	1784	1263
Aylesbury Vale	E07000004	95	2516	1908
Chiltern	E07000005	68	1935	1459
South Bucks	E07000006	101	2426	1881
Wycombe	E07000007	119	3320	2377
Cambridge	E07000008	126	3175	2337
East Cambridgeshire	E07000009	21	477	368
Fenland	E07000010	38	707	525
Huntingdonshire	E07000011	60	1033	787
South Cambridgeshire	E07000012	28	635	499
Allerdale	E07000026	67	1301	924
Barrow-in-Furness	E07000027	49	983	692
Carlisle	E07000028	84	1995	1504
Copeland	E07000029	42	1127	813
Eden	E07000030	41	851	590
South Lakeland	E07000031	74	1467	988
Amber Valley	E07000032	190	3507	2433
Bolsover	E07000033	60	1420	980
Chesterfield	E07000034	240	5297	3792
Derbyshire Dales	E07000035	100	2015	1423
Erewash	E07000036	173	3925	2667
High Peak	E07000037	90	1853	1319
North East Derbyshire	E07000038	101	1807	1218
South Derbyshire	E07000039	26	673	485
East Devon	E07000040	45	1075	726
Exeter	E07000041	88	2261	1678
Mid Devon	E07000042	32	782	520
North Devon	E07000043	60	1221	863
South Hams	E07000044	41	992	728
Teignbridge	E07000045	54	1017	725
Torridge	E07000046	17	492	349
West Devon	E07000047	41	716	574
Christchurch	E07000048	14	279	198
East Dorset	E07000049	24	386	276
North Dorset	E07000050	21	554	439
Purbeck	E07000051	19	451	310
West Dorset	E07000052	53	1221	948
Weymouth and Portland	E07000053	44	1067	747
Eastbourne	E07000061	42	854	710
Hastings	E07000062	51	967	737
Lewes	E07000063	22	571	436
Rother	E07000064	35	883	671
Wealden	E07000065	43	984	693
Basildon	E07000066	45	1096	806
Braintree	E07000067	39	975	660
Brentwood	E07000068	33	882	652
Castle Point	E07000069	17	312	205
Chelmsford	E07000070	77	1987	1409
Colchester	E07000071	73	1671	1196
Epping Forest	E07000072	55	1596	1157
Harlow	E07000073	22	503	359
Maldon	E07000074	24	469	373
Rochford	E07000075	34	1049	775
Tendring	E07000076	28	793	530
Uttlesford	E07000077	42	860	605
Cheltenham	E07000078	106	2531	1825
Cotswold	E07000079	64	1619	1132
Forest of Dean	E07000080	45	1016	668
Gloucester	E07000081	88	1996	1368
Stroud	E07000082	64	1804	1322
Tewkesbury	E07000083	23	525	361
Basingstoke and Deane	E07000084	88	2138	1466
East Hampshire	E07000085	41	1075	826
Eastleigh	E07000086	22	688	458
Fareham	E07000087	42	974	691
Gosport	E07000088	60	1273	881
Hart	E07000089	36	722	486
Havant	E07000090	48	936	662
New Forest	E07000091	91	1748	1215
Rushmoor	E07000092	165	3356	2404
Test Valley	E07000093	57	1172	834
Winchester	E07000094	73	1741	1247
Broxbourne	E07000095	37	733	539
Dacorum	E07000096	66	1604	1145
East Hertfordshire	E07000097	90	1888	1358
Hertsmere	E07000098	66	1881	1405
North Hertfordshire	E07000099	66	1756	1378
St Albans	E07000100	90	2303	1729
Stevenage	E07000101	17	455	331
Three Rivers	E07000102	19	670	498
Watford	E07000103	123	2421	1834
Welwyn Hatfield	E07000104	69	1391	1079
Ashford	E07000105	59	1379	1055
Canterbury	E07000106	53	1556	1103
Dartford	E07000107	64	1315	960
Dover	E07000108	59	1252	969
Gravesham	E07000109	12	240	189
Maidstone	E07000110	105	2005	1494
Sevenoaks	E07000111	67	1638	1220
Shepway	E07000112	43	1048	750
Swale	E07000113	43	912	658
Thanet	E07000114	44	725	558
Tonbridge and Malling	E07000115	68	1170	907
Tunbridge Wells	E07000116	91	2013	1437
Burnley	E07000117	71	1773	1200
Chorley	E07000118	104	1978	1426
Fylde	E07000119	32	656	516
Hyndburn	E07000120	100	2027	1440
Lancaster	E07000121	118	2435	1653
Pendle	E07000122	52	1314	968
Preston	E07000123	95	2094	1523
Ribble Valley	E07000124	50	949	694
Rossendale	E07000125	128	2609	1821
South Ribble	E07000126	20	536	353
West Lancashire	E07000127	83	1902	1308
Wyre	E07000128	35	1005	784
Blaby	E07000129	29	658	464
Charnwood	E07000130	139	3481	2450
Harborough	E07000131	37	675	479
Hinckley and Bosworth	E07000132	21	617	453
Melton	E07000133	34	955	698
North West Leicestershire	E07000134	44	971	696
Oadby and Wigston	E07000135	23	395	286
Boston	E07000136	31	851	606
East Lindsey	E07000137	85	1830	1322
Lincoln	E07000138	94	2190	1627
North Kesteven	E07000139	36	876	632
South Holland	E07000140	37	692	522
South Kesteven	E07000141	62	1510	1132
West Lindsey	E07000142	27	977	737
Breckland	E07000143	28	842	628
Broadland	E07000144	13	357	233
Great Yarmouth	E07000145	27	568	453
King's Lynn and West Norfolk	E07000146	64	1172	813
North Norfolk	E07000147	21	608	474
Norwich	E07000148	94	2353	1698
South Norfolk	E07000149	19	512	378
Corby	E07000150	15	460	318
Daventry	E07000151	27	563	389
East Northamptonshire	E07000152	24	472	361
Kettering	E07000153	54	1024	690
Northampton	E07000154	110	2458	1746
South Northamptonshire	E07000155	17	391	271
Wellingborough	E07000156	20	515	319
Craven	E07000163	50	1254	897
Hambleton	E07000164	88	2078	1454
Harrogate	E07000165	204	4294	3070
Richmondshire	E07000166	76	1388	1030
Ryedale	E07000167	27	720	573
Scarborough	E07000168	94	2022	1510
Selby	E07000169	72	1129	808
Ashfield	E07000170	148	3515	2520
Bassetlaw	E07000171	109	2476	1776
Broxtowe	E07000172	208	4084	2901
Gedling	E07000173	156	3580	2497
Mansfield	E07000174	146	3067	2160
Newark and Sherwood	E07000175	117	2252	1571
Rushcliffe	E07000176	138	3016	2164
Cherwell	E07000177	88	2067	1548
Oxford	E07000178	428	9370	6760
South Oxfordshire	E07000179	140	3458	2481
Vale of White Horse	E07000180	138	3288	2373
West Oxfordshire	E07000181	83	2126	1540
Mendip	E07000187	93	2236	1620
Sedgemoor	E07000188	86	1899	1328
South Somerset	E07000189	93	2311	1616
Taunton Deane	E07000190	85	1980	1503
West Somerset	E07000191	44	850	570
Cannock Chase	E07000192	42	848	573
East Staffordshire	E07000193	66	1787	1168
Lichfield	E07000194	30	920	657
Newcastle-under-Lyme	E07000195	287	5872	4299
South Staffordshire	E07000196	25	530	412
Stafford	E07000197	150	3099	2173
Staffordshire Moorlands	E07000198	184	3490	2508
Tamworth	E07000199	25	522	310
Babergh	E07000200	21	585	459
Forest Heath	E07000201	18	465	381
Ipswich	E07000202	78	1599	1185
Mid Suffolk	E07000203	14	355	256
St Edmundsbury	E07000204	31	855	578
Suffolk Coastal	E07000205	40	969	674
Waveney	E07000206	51	957	677
Elmbridge	E07000207	164	3580	2634
Epsom and Ewell	E07000208	123	2801	1972
Guildford	E07000209	110	2700	2003
Mole Valley	E07000210	71	1704	1195
Reigate and Banstead	E07000211	129	3248	2287
Runnymede	E07000212	74	1458	1185
Spelthorne	E07000213	156	2915	2134
Surrey Heath	E07000214	89	1788	1252
Tandridge	E07000215	74	1813	1248
Waverley	E07000216	83	1802	1395
Woking	E07000217	132	3131	2266
North Warwickshire	E07000218	22	584	434
Nuneaton and Bedworth	E07000219	53	1137	840
Rugby	E07000220	51	1623	1190
Stratford-on-Avon	E07000221	69	1337	957
Warwick	E07000222	88	2083	1502
Adur	E07000223	33	609	419
Arun	E07000224	54	1251	887
Chichester	E07000225	58	1088	807
Crawley	E07000226	25	517	388
Horsham	E07000227	35	1110	829
Mid Sussex	E07000228	73	1423	1111
Worthing	E07000229	38	905	661
Bromsgrove	E07000234	36	1037	722
Malvern Hills	E07000235	37	918	744
Redditch	E07000236	18	437	315
Worcester	E07000237	77	1503	1105
Wychavon	E07000238	37	973	761
Wyre Forest	E07000239	55	1084	786
Bolton	E08000001	446	9790	6912
Bury	E08000002	219	5306	3779
Manchester	E08000003	1040	22249	16031
Oldham	E08000004	418	9449	6822
Rochdale	E08000005	337	7242	5060
Salford	E08000006	1016	21717	15389
Stockport	E08000007	295	6226	4385
Tameside	E08000008	303	6470	4495
Trafford	E08000009	535	10451	7486
Wigan	E08000010	270	6092	4188
Knowsley	E08000011	220	4158	2966
Liverpool	E08000012	2104	46559	33957
St. Helens	E08000013	245	4821	3263
Sefton	E08000014	460	10060	7426
Wirral	E08000015	850	17351	12476
Barnsley	E08000016	353	7283	5150
Doncaster	E08000017	290	5937	4216
Rotherham	E08000018	442	9212	6390
Sheffield	E08000019	1648	33738	23945
Gateshead	E08000020	590	12250	8649
Newcastle upon Tyne	E08000021	1093	23707	16521
North Tyneside	E08000022	541	11512	8202
South Tyneside	E08000023	512	10577	7427
Sunderland	E08000024	633	13539	9542
Birmingham	E08000025	2197	49091	35163
Coventry	E08000026	191	4496	3278
Dudley	E08000027	189	4184	3007
Sandwell	E08000028	367	7774	5603
Solihull	E08000029	194	4750	3357
Walsall	E08000030	183	3721	2592
Wolverhampton	E08000031	161	3778	2764
Bradford	E08000032	972	20778	14871
Calderdale	E08000033	316	7868	5463
Kirklees	E08000034	642	13464	9498
Leeds	E08000035	1982	42210	30142
Wakefield	E08000036	569	11593	7991
Barking and Dagenham	E09000002	109	2249	1580
Barnet	E09000003	272	6750	5147
Bexley	E09000004	163	4025	2935
Brent	E09000005	256	6146	4574
Bromley	E09000006	418	9894	7532
Camden	E09000007	238	5071	3980
Croydon	E09000008	659	14678	10813
Ealing	E09000009	502	11410	8409
Enfield	E09000010	162	3956	2881
Greenwich	E09000011	109	2571	1805
Hackney	E09000012	159	3647	2758
Hammersmith and Fulham	E09000013	378	8649	6232
Haringey	E09000014	192	4178	3057
Harrow	E09000015	218	4852	3689
Havering	E09000016	165	3525	2538
Hillingdon	E09000017	304	7434	5249
Hounslow	E09000018	444	10686	7789
Islington	E09000019	264	6236	4610
Kensington and Chelsea	E09000020	191	4710	3557
Kingston upon Thames	E09000021	274	5849	4260
Lambeth	E09000022	453	10009	7508
Lewisham	E09000023	257	6110	4555
Merton	E09000024	292	6299	4566
Newham	E09000025	103	1913	1442
Redbridge	E09000026	158	3914	2802
Richmond upon Thames	E09000027	413	9067	6714
Southwark	E09000028	325	7433	5280
Sutton	E09000029	278	6022	4490
Tower Hamlets	E09000030	137	2499	1934
Waltham Forest	E09000031	142	3004	2251
Wandsworth	E09000032	339	7534	5457
Cornwall,Isles of Scilly	E41000052	220	4939	3543
City of London,Westminster	E41000324	1233	27823	20798
Clackmannanshire	S12000005	18	506	378
Dumfries & Galloway	S12000006	118	2475	1786
East Ayrshire	S12000008	78	1603	1104
East Lothian	S12000010	98	2103	1442
East Renfrewshire	S12000011	78	1775	1327
Eilean Siar	S12000013	15	372	236
Falkirk	S12000014	73	1640	1154
Fife	S12000015	208	4947	3570
Highland	S12000017	128	2631	1945
Inverclyde	S12000018	61	1286	933
Midlothian	S12000019	88	1754	1249
Moray	S12000020	41	1170	828
North Ayrshire	S12000021	68	1834	1278
Orkney Islands	S12000023	21	362	252
Perth & Kinross	S12000024	104	2450	1737
Scottish Borders	S12000026	119	2331	1730
Shetland Islands	S12000027	5	153	114
South Ayrshire	S12000028	53	1296	937
South Lanarkshire	S12000029	261	5694	4117
Stirling	S12000030	86	1650	1146
Aberdeen City	S12000033	170	3607	2557
Aberdeenshire	S12000034	96	2307	1697
Argyll & Bute	S12000035	84	1763	1227
Edinburgh, City of	S12000036	1340	29524	21232
Renfrewshire	S12000038	165	3701	2562
West Dunbartonshire	S12000039	124	2367	1671
West Lothian	S12000040	61	1404	1038
Angus	S12000041	54	1423	1022
Dundee City	S12000042	146	2853	2130
North Lanarkshire	S12000044	391	8225	5690
East Dunbartonshire	S12000045	108	2519	1779
Glasgow City	S12000046	2146	45577	32668
Isle of Anglesey	W06000001	24	530	370
Gwynedd	W06000002	101	2124	1502
Conwy	W06000003	51	1164	802
Denbighshire	W06000004	65	1347	967
Flintshire	W06000005	71	1148	811
Wrexham	W06000006	128	2715	1896
Ceredigion	W06000008	59	1077	796
Pembrokeshire	W06000009	89	1486	1117
Carmarthenshire	W06000010	109	2328	1664
Swansea	W06000011	294	5885	4303
Neath Port Talbot	W06000012	118	2562	1882
Bridgend	W06000013	76	1698	1225
The Vale of Glamorgan	W06000014	171	3865	2724
Cardiff	W06000015	969	21324	15641
Rhondda Cynon Taf	W06000016	307	7285	5181
Caerphilly	W06000018	272	5600	3824
Blaenau Gwent	W06000019	89	1907	1343
Torfaen	W06000020	79	1561	1097
Monmouthshire	W06000021	73	1545	1056
Newport	W06000022	151	3562	2660
Powys	W06000023	74	1595	1138
Merthyr Tydfil	W06000024	76	1395	994

### Sheet: S3
Supplmentary Table 3. The 22 phenotypes used in this study
Abbr.	Description	Data field	Value type
BMI	Body mass index (BMI)	21001	Continuous
BMR	Basal metabolic rate	23105	Continuous
BW	Birth weight	20022	Continuous
DBP	Diastolic blood pressure, automated reading	4079	Integer
DC	Disease count	Deriveda	Integer
EA	Education attainment	Derivedb	Integer
FEV	Forced expiratory volume in 1-second (FEV1)	3063	Continuous
FIS	Fluid intelligence score	20016	Integer
hBMD	Heel bone mineral density (BMD) T-score, automated	78	Continuous
HGSM	Hand grip strength (mean)	Derivedc	Integer
HT	Standing height	50	Continuous
logMARM	logMAR, final (mean)	Derivedd	Continuous
MTCIM	Mean time to correctly identify matches	20023	Integer
NC	The number of children	Derivede	Integer
NTS	Neuroticism score	20127	Integer
PEF	Peak expiratory flow (PEF)	3064	Integer
PR	Pulse rate	4194	Integer
RBC	Red blood cell (erythrocyte) count	30010	Continuous
SBP	Systolic blood pressure, automated reading	4080	Integer
SRTM	Speech-reception-threshold (SRT) estimate (mean)	Derivedf	Continuous
WBC	White blood cell (leukocyte) count	30000	Continuous
WHR	Waist-to-hip ratio	Derivedg	Continuous
a. derived from “Diagnoses – ICD10” (data-field: 41270); b. derived based on the coding rule described in Okbay et al.3 using “Qualifications” (data-field: 6138) and “Age completed full time education” (data-field: 845); c. the mean value of “Hand grip strength (left)” (data-field: 46) and “Hand grip strength (right)” (data-field: 47); d, the mean value of “logMAR, final (left)” (data-field: 5208…

### Sheet: S4
Supplmentary Table 4. Singleton-based heritability estimates for 22 real traits after RINT in UKB
phenotype	Covariates adjusted in mean component only				Covariates adjusted in both mean and variance component
	h2	se	p	p_permu	h2	se	p
BMI	0.027	0.0044	1.57e-10	0	0.0111276	0.00429166	0.00951824
BMR	0.001	0.0041	0.803	0.805	0.00392088	0.00401761	0.329102
BW	-0.018	0.0049	0.00033	0.0015	0.0052088	0.00523709	0.319932
DBP	-0.001	0.0041	0.802	0.806	-0.000779039	0.00417738	0.852061
DC	0	0.004	0.918	0.901	0.00957067	0.00379806	0.0117394
EA	-0.025	0.0036	1.93e-11	0	-0.00222256	0.0032998	0.500601
FEV	0.013	0.0044	0.00255	0.0025	0.00751234	0.00347473	0.0306189
FIS	0.02	0.0074	0.00488	0.0037	0.00797871	0.00704258	0.257246
hBMD	0.006	0.0054	0.278	0.295	0.0147176	0.00542861	0.00670561
HGSM	0.01	0.0042	0.0146	0.01	0.00244065	0.00375262	0.515443
HT	0.013	0.0042	0.00098	0.001	0.0104405	0.00402853	0.00955222
logMARM	0.024	0.0089	0.00509	0.0055	0.00732619	0.0082123	0.372339
MTCIM	0.016	0.0042	6.61e-05	0	0.014582	0.003835	0.000143325
NC	0.05	0.0047	8.76e-28	0	0.0321951	0.00449613	8.03135e-13
NTS	0.003	0.0045	0.44	0.371	0.00239537	0.00460105	0.602636
PEF	0.035	0.0046	2.64e-15	0	0.0203308	0.00414178	9.16713e-07
PR	-0.008	0.0067	0.233	0.244	-0.00456437	0.00691332	0.509108
RBC	0.015	0.0042	0.000159	0.0001	0.0235629	0.00430128	4.29866e-08
SBP	-0.003	0.0041	0.444	0.442	0.00433539	0.00375417	0.248165
SRTM	-0.015	0.0064	0.019	0.0332	0.00222756	0.00602176	0.711444
WBC	0.026	0.0045	3.16e-09	0	0.0257501	0.00458605	1.96696e-08
WHR	0.013	0.0042	0.00175	0.002	0.00601967	0.004063	0.138451

### Sheet: S5
Supplementary Table 5. The mean effect of SC on the phenotypes
Phenotypes	b_SLRa	p_SLR	b_MLRb	p_MLR	b_LMMHc	p_LMMH
BMI	-0.014	1.06e-14	0.002	0.495	0.001	0.594
BMR	0.018	9.55e-24	-0.001	0.724	-0.001	0.709
BW	-0.004	0.0711	0.001	0.738	0.002	0.489
DBP	-0.012	4.92e-11	-0.003	0.172	-0.003	0.18
DC	-0.02	3.38e-28	0.009	0.000141	0.007	0.000593
EA	0.06	4.47e-236	-0.004	0.0582	-0.004	0.0849
FEV	0.04	5.85e-102	-0.005	0.0245	-0.005	0.0246
FIS	0.013	4.77e-05	-0.025	8.64e-11	-0.025	3.82e-10
hBMD	0.001	0.582	0	0.958	0	0.927
HGSM	0.023	7.22e-36	0.001	0.751	0	0.841
HT	0.023	2.42e-36	-0.003	0.138	-0.003	0.17
logMARM	-0.006	0.0746	0.012	0.0126	0.012	0.0135
MTCIM	-0.03	9.56e-63	0.002	0.346	0.002	0.32
NC	-0.026	4.72e-47	0	0.868	-0.001	0.714
NTS	0.006	0.00488	0.003	0.205	0.003	0.233
PEF	0.036	3.96e-80	0	0.95	0	0.837
PR	0	0.997	0.006	0.114	0.006	0.109
RBC	0.006	0.00078	0	0.944	0	0.97
SBP	-0.045	4.8e-132	-0.01	3.2e-05	-0.01	2.88e-06
SRTM	-0.01	0.00162	-0.001	0.707	-0.002	0.635
WBC	-0.005	0.00821	0	0.861	0	0.924
WHR	-0.025	3.22e-43	-0.001	0.693	-0.001	0.591
a. SLR: simple linear regression between the standardized phenotypes and the standardized SC;
b. MLR: multiple linear regression between the standardized phenotypes and the variable standardized SC and the main covariates;
c. LMMH: the linear mixed model (LMM) with YOBg fitted in the variance component and the standardized SC and main covariates fitted in the mean component.

### Sheet: S6
Supplmentary Table 6. The functional annotation-stratified singleton-based heritability estimates
phenotype	annoation	p	h2	se	the number of singletons	enrich	enrich_se	enrich_p
NC	flank	0.184	0.0073	0.0055	2607158	0.4309	0.3073	0.064
NC	target	1.2e-06	0.0275	0.0057	2723052	1.5449	0.2942	0.064
PEF	flank	0.471	0.0038	0.0053	2607158	0.4026	0.5346	0.264
PEF	target	0.00441	0.0156	0.0055	2723052	1.572	0.5119	0.264
RBC	flank	0.0651	0.0105	0.0057	2607158	0.8409	0.4281	0.71
RBC	target	0.0101	0.015	0.0058	2723052	1.1524	0.4098	0.71
WBC	flank	0.000437	0.02	0.0057	2607158	2.1004	0.6156	0.0738
WBC	target	0.927	-0.0005	0.0058	2723052	-0.0536	0.5894	0.0738
NC	LoF	0.195	0.0015	0.0012	70280	1.7781	1.3538	0.565
NC	missense	1.42e-08	0.0257	0.0045	1543163	1.3554	0.1935	0.0662
NC	synplusrest	0.103	0.0062	0.0038	1109609	0.4564	0.266	0.041
PEF	LoF	0.0331	0.0025	0.0012	70280	4.8211	2.2978	0.0963
PEF	missense	0.000208	0.0162	0.0044	1543163	1.4424	0.3196	0.166
PEF	synplusrest	0.753	0.0012	0.0037	1109609	0.1427	0.4464	0.0548
RBC	LoF	0.972	0	0.0012	70280	-0.0721	2.0536	0.602
RBC	missense	0.000224	0.0171	0.0046	1543163	1.3039	0.2889	0.293
RBC	synplusrest	0.119	0.0061	0.0039	1109609	0.6452	0.3953	0.369
WBC	LoF	0.0907	0.0021	0.0012	70280	5.3273	3.2473	0.183
WBC	missense	0.000197	0.0173	0.0046	1543163	1.9978	0.492	0.0425
WBC	synplusrest	0.294	-0.0041	0.0039	1109609	-0.6618	0.7073	0.0188
